# CoViD-19, learning from the past: A wavelet and cross-correlation analysis of the epidemic dynamics looking to emergency calls and Twitter trends in Italian Lombardy region

**DOI:** 10.1101/2020.10.14.20212415

**Authors:** Bruno Alessandro Rivieccio, Alessandra Micheletti, Manuel Maffeo, Matteo Zignani, Alessandro Comunian, Federica Nicolussi, Silvia Salini, Giancarlo Manzi, Francesco Auxilia, Mauro Giudici, Giovanni Naldi, Sabrina Gaito, Silvana Castaldi, Elia Biganzoli

## Abstract

The first case of Coronavirus Disease 2019 in Italy was detected on February the 20^th^ in Lombardy region. Since that date, Lombardy has been the most affected Italian region by the epidemic, and its healthcare system underwent a severe overload during the outbreak. From a public health point of view, therefore, it is fundamental to provide healthcare services with tools that can reveal possible new health system stress periods with a certain time anticipation, which is the main aim of the present study. Moreover, the sequence of law decrees to face the epidemic and the large amount of news generated in the population feelings of anxiety and suspicion. Considering this whole complex context, it is easily understandable how people “overcrowded” social media with messages dealing with the pandemic, and emergency numbers were overwhelmed by the calls. Thus, in order to find potential predictors of possible new health system overloads, we analysed data both from Twitter and emergency services comparing them to the daily infected time series at a regional level. Particularly, we performed a wavelet analysis in the time-frequency plane, to finely discriminate over time the anticipation capability of the considered potential predictors. In addition, a cross-correlation analysis has been performed to find a synthetic indicator of the time delay between the predictor and the infected time series. Our results show that Twitter data are more related to social and political dynamics, while the emergency calls trends can be further evaluated as a powerful tool to potentially forecast new stress periods. Since we analysed aggregated regional data, and taking into account also the huge geographical heterogeneity of the epidemic spread, a future perspective would be to conduct the same analysis on a more local basis.
