## Supplementary material for "CoViD-19, learning from the past: A wavelet and cross-correlation analysis of the epidemic dynamics looking to emergency calls and Twitter trends in Italian Lombardy region": dataset

### Sheet: raw data
		Twitter data				emergency numbers daily incoming calls			Civil Defense Dept. data		legend
date	# day	daily tweets	daily replies	daily retweets	daily likes	118	112	800.89.45.45 (1)	daily new cases (2)
2020-02-18	-6	31	5	14	28	3210	12297	N.A.	N.A.		N.A. = not applicable
2020-02-19	-5	65	71	135	645	3017	11520	N.A.	N.A.		n.a. = not available
2020-02-20	-4	50	10	17	45	3024	11924	N.A.	N.A.
2020-02-21	-3	371	1222	8325	23886	4066	17826	N.A.	N.A.		(1) the toll-free number was settled on 2020/02/23
2020-02-22	-2	440	848	3009	10065	4537	30937	N.A.	N.A.		(2) the first release of Civil Defense Dept. report about the epidemic was of 2020/02/24, the "day 0"
2020-02-23	-1	656	725	7077	9814	4602	39450	242968	N.A.
2020-02-24	0	417	297	1406	4851	4745	37244	400855	0
2020-02-25	1	276	523	3024	12825	4359	21971	60102	235
2020-02-26	2	150	149	637	1425	4285	17561	143040	14
2020-02-27	3	101	43	143	679	4044	15177	8684	142
2020-02-28	4	66	24	44	212	4167	15472	5948	120
2020-02-29	5	58	967	346	1853	3933	13979	4946	86
2020-03-01	6	73	132	378	1281	4111	13566	5213	364
2020-03-02	7	88	66	77	393	4262	15986	9035	115
2020-03-03	8	75	96	438	3477	4557	15389	6887	408
2020-03-04	9	104	62	238	439	4642	16002	8229	287
2020-03-05	10	108	106	161	506	4512	15480	8239	418
2020-03-06	11	187	170	1526	4148	4780	15489	9792	355
2020-03-07	12	164	107	805	3475	5088	19442	25927	783
2020-03-08	13	157	331	763	5287	5241	24052	39841	571
2020-03-09	14	240	337	993	4802	5413	25408	60872	1055
2020-03-10	15	170	123	352	832	5108	23186	17967	521
2020-03-11	16	157	455	730	1875	5357	24030	14315	1616
2020-03-12	17	157	212	632	3495	5165	25600	15028	1400
2020-03-13	18	150	141	436	3466	5518	24439	12311	761
2020-03-14	19	579	3295	11486	57675	4829	23553	12130	1878
2020-03-15	20	352	397	1280	7881	5135	21264	11381	1767
2020-03-16	21	197	229	285	2164	5228	24849	12916	1391
2020-03-17	22	218	371	1166	3704	4723	22360	9437	1552
2020-03-18	23	234	513	735	3318	4739	21504	9312	1491
2020-03-19	24	204	912	2570	5392	4320	19818	7779	2129
2020-03-20	25	254	584	1618	8713	4388	18647	7406	2337
2020-03-21	26	168	414	564	2911	4517	19659	6770	3127
2020-03-22	27	231	506	5707	24810	4074	17314	7556	1667
2020-03-23	28	237	193	329	1152	4221	19998	8594	1557
2020-03-24	29	195	83	95	452	4089	17821	5981	1900
2020-03-25	30	170	1435	1200	5114	3725	15757	5783	1611
2020-03-26	31	202	1111	10776	10409	3438	14494	4841	2424
2020-03-27	32	188	267	628	3077	3488	14884	5291	2411
2020-03-28	33	264	175	662	1308	3478	14586	4669	1773
2020-03-29	34	215	84	252	712	3055	11932	2997	1840
2020-03-30	35	221	429	1422	4998	3081	13788	5232	1147
2020-03-31	36	174	1126	1159	4789	n.a.	n.a.	n.a.	1030
2020-04-01	37	231	148	451	1305	n.a.	n.a.	n.a.	1527
2020-04-02	38	143	32	227	587	n.a.	n.a.	n.a.	1261
2020-04-03	39	176	221	494	1407	n.a.	n.a.	n.a.	1421
2020-04-04	40	134	76	143	391	n.a.	n.a.	n.a.	1560
2020-04-05	41	118	782	2001	10315	n.a.	n.a.	n.a.	1271
2020-04-06	42	134	406	769	1498	n.a.	n.a.	n.a.	1078
2020-04-07	43	221	109	564	1938	n.a.	n.a.	n.a.	777
2020-04-08	44	146	618	737	2953	n.a.	n.a.	n.a.	1054
2020-04-09	45	154	65	252	772	n.a.	n.a.	n.a.	1353
2020-04-10	46	102	551	1315	2620	n.a.	n.a.	n.a.	1180
2020-04-11	47	90	46	85	294	n.a.	n.a.	n.a.	1527
2020-04-12	48	98	325	686	2581	n.a.	n.a.	n.a.	1275
2020-04-13	49	100	56	180	603	n.a.	n.a.	n.a.	1464
2020-04-14	50	162	106	246	785	n.a.	n.a.	n.a.	1015
2020-04-15	51	110	107	397	1569	n.a.	n.a.	n.a.	805
2020-04-16	52	103	165	444	952	n.a.	n.a.	n.a.	922
2020-04-17	53	110	521	719	2968	n.a.	n.a.	n.a.	1000
2020-04-18	54	93	285	713	1547	n.a.	n.a.	n.a.	1234
2020-04-19	55	108	60	71	372	n.a.	n.a.	n.a.	853
2020-04-20	56	98	178	50	351	n.a.	n.a.	n.a.	722
2020-04-21	57	75	47	207	608	n.a.	n.a.	n.a.	947
2020-04-22	58	53	14	12	35	n.a.	n.a.	n.a.	1122
2020-04-23	59	84	42	57	333	n.a.	n.a.	n.a.	1025
2020-04-24	60	95	72	222	898	n.a.	n.a.	n.a.	1097
2020-04-25	61	40	9	62	126	n.a.	n.a.	n.a.	702
2020-04-26	62	70	31	75	306	n.a.	n.a.	n.a.	892
2020-04-27	63	74	51	52	232	n.a.	n.a.	n.a.	550
2020-04-28	64	104	46	181	649	n.a.	n.a.	n.a.	854
2020-04-29	65	71	25	81	422	n.a.	n.a.	n.a.	773
2020-04-30	66	70	23	97	213	n.a.	n.a.	n.a.	563
2020-05-01	67	57	11	24	103	n.a.	n.a.	n.a.	709
2020-05-02	68	96	51	65	282	n.a.	n.a.	n.a.	506
2020-05-03	69	54	24	35	91	n.a.	n.a.	n.a.	513
2020-05-04	70	48	13	12	57	n.a.	n.a.	n.a.	563
2020-05-05	71	59	21	38	132	n.a.	n.a.	n.a.	458
2020-05-06	72	90	33	132	342	n.a.	n.a.	n.a.	776
2020-05-07	73	52	30	36	206	n.a.	n.a.	n.a.	701
2020-05-08	74	75	40	148	964	n.a.	n.a.	n.a.	631
2020-05-09	75	63	239	528	1089	n.a.	n.a.	n.a.	481
2020-05-10	76	47	96	190	473	n.a.	n.a.	n.a.	275
2020-05-11	77	54	17	62	144	n.a.	n.a.	n.a.	358
2020-05-12	78	93	32	124	453	n.a.	n.a.	n.a.	1022
2020-05-13	79	90	68	301	683	n.a.	n.a.	n.a.	383
2020-05-14	80	87	51	103	335	n.a.	n.a.	n.a.	520
2020-05-15	81	71	49	129	360	n.a.	n.a.	n.a.	291
2020-05-16	82	46	23	97	242	n.a.	n.a.	n.a.	378
2020-05-17	83	122	99	318	492	n.a.	n.a.	n.a.	320
2020-05-18	84	95	40	154	415	n.a.	n.a.	n.a.	178
2020-05-19	85	87	59	86	309	n.a.	n.a.	n.a.	455
2020-05-20	86	60	16	36	169	n.a.	n.a.	n.a.	276
2020-05-21	87	96	38	119	378	n.a.	n.a.	n.a.	327
2020-05-22	88	63	34	46	188	n.a.	n.a.	n.a.	285
2020-05-23	89	48	30	145	295	n.a.	n.a.	n.a.	424
2020-05-24	90	42	283	553	1786	n.a.	n.a.	n.a.	279
2020-05-25	91	67	28	93	178	n.a.	n.a.	n.a.	152
2020-05-26	92	36	15	50	85	n.a.	n.a.	n.a.	148
2020-05-27	93	72	41	118	277	n.a.	n.a.	n.a.	393
2020-05-28	94	66	124	221	808	n.a.	n.a.	n.a.	357
2020-05-29	95	62	57	185	571	n.a.	n.a.	n.a.	359
2020-05-30	96	89	36	40	262	n.a.	n.a.	n.a.	199
2020-05-31	97	83	70	243	522	n.a.	n.a.	n.a.	210
2020-06-01	98	52	9	13	76	n.a.	n.a.	n.a.	45
2020-06-02	99	55	41	234	527	n.a.	n.a.	n.a.	184
2020-06-03	100	61	38	229	520	n.a.	n.a.	n.a.	232
2020-06-04	101	57	15	29	115	n.a.	n.a.	n.a.	83
2020-06-05	102	57	44	114	510	n.a.	n.a.	n.a.	385
2020-06-06	103	57	30	49	157	n.a.	n.a.	n.a.	133
2020-06-07	104	57	186	97	1378	n.a.	n.a.	n.a.	118
2020-06-08	105	62	98	237	910	n.a.	n.a.	n.a.	192
2020-06-09	106	72	46	39	284	n.a.	n.a.	n.a.	185
2020-06-10	107	65	31	48	164	n.a.	n.a.	n.a.	96
2020-06-11	108	61	17	74	404	n.a.	n.a.	n.a.	246
2020-06-12	109	63	19	54	210	n.a.	n.a.	n.a.	257
2020-06-13	110	61	95	523	2797	n.a.	n.a.	n.a.	204
2020-06-14	111	53	11	5	134	n.a.	n.a.	n.a.	237
2020-06-15	112	56	303	604	2949	n.a.	n.a.	n.a.	253
2020-06-16	113	78	25	71	567	n.a.	n.a.	n.a.	134
2020-06-17	114	75	34	46	154	n.a.	n.a.	n.a.	238
2020-06-18	115	65	40	133	1252	n.a.	n.a.	n.a.	211
2020-06-19	116	104	34	41	230	n.a.	n.a.	n.a.	151
2020-06-20	117	65	25	88	355	n.a.	n.a.	n.a.	163
2020-06-21	118	50	9	6	81	n.a.	n.a.	n.a.	124
2020-06-22	119	51	17	43	216	n.a.	n.a.	n.a.	141
2020-06-23	120	79	20	33	150	n.a.	n.a.	n.a.	57
2020-06-24	121	87	35	37	268	n.a.	n.a.	n.a.	85
2020-06-25	122	72	26	69	233	n.a.	n.a.	n.a.	169
2020-06-26	123	62	84	67	286	n.a.	n.a.	n.a.	152
2020-06-27	124	71	23	90	330	n.a.	n.a.	n.a.	76
2020-06-28	125	75	60	80	294	n.a.	n.a.	n.a.	95
2020-06-29	126	43	42	128	209	n.a.	n.a.	n.a.	73

### Sheet: sources
Twitter data:	https://twitter.com/search?q=(118%20OR%20112)%20lang%3Ait%20until%3A2020-06-29%20since%3A2020-02-18&src=typed_query
118 incoming calls:	https://www.ilsole24ore.com/art/chiamate-118-lombardy-oltre-30percento-motivi-respiratori-e-infettivi-picco-16-marzo-ADEYHnI?refresh_ce=1
112 incoming calls:	https://www.ilsole24ore.com/art/in-lombardy-calano-telefonate-112-picco-13-marzo-resta-elevato-rapporto-i-ricoveri-ADp1r3H
toll-free number incoming calls:	https://www.ilsole24ore.com/art/in-lombardy-calano-telefonate-112-picco-13-marzo-resta-elevato-rapporto-i-ricoveri-ADp1r3H
daily new cases:	https://github.com/pcm-dpc/COVID-19
