## Supplementary material for "CoViD-19, learning from the past: A wavelet and cross-correlation analysis of the epidemic dynamics looking to emergency calls and Twitter trends in Italian Lombardy region": Twitter keywords

### Sheet: list
37.5
38.5
112
115
118
152
1500
894545
@112_italia
@sis_118
800118800
800462340
800894545
accertamento
affannare
aiutare
aiutatemi
aiuto
allergia
ambulanza
ambulanze
ambulatorio
analisi
anestesista
ano
ansia
anziano
appartamento
aria
assistenza
atteso
attività
attrezzatura
autocertificazione
avvisare
baciare
bambina
bar
bimba
bimbo
biocontenimento
bocca
bruciore
camera
campagna
carabiniere
carabinieri
casa
caso
center
centrale
centralino
chiamare
chiamata
chiamate
chiami
cittadino
clinico
codice
cognato
collassare
colpa
compagna
compagno
comportamento
condizione
conoscenza
consiglio
contagiare
contagio
contattare
contatto
controllare
cordoglio
coronavirus
coronaviruslombardia
covid
covid19
crisi
croce
cugina
cugino
cuore
cura
curare
deceduto
decesso
diagnosi
direttivo
direzione
dispnea
dispositivi
dispositivo
dolore
domanda
domiciliare
dottore
dottoressa
dubbio
elicottero
elisoccorso
emergenza
equipaggiare
equipaggio
esame
esperto
famiglia
farmacista
farmaco
febbre
ferito
figlio
fratello
gamba
genitore
gente
gestione
ginocchio
gola
guanto
guardia
guarire
guidare
igiene
incubare
indicazione
infarto
infermiera
infermiere
infettare
infetto
infezione
info
insufficienza
intervento
isolamento
isteria
istituto
laboratorio
linea
malati
malato
malattia
male
malore
mamma
mancare
mano
mascherina
medicare
medici
medicina
medico
ministero
mortalità
morto
naso
nipote
nonna
nonno
notizia
notte
numero
operatore
operatori
operatorio
orgoglio
ospedale
ospedaliero
ossigenare
panico
papà
partecipare
parto
patologia
paura
paziente
pazzo
pediatra
perdita
persona
personale
petto
polemico
polizia
polmone
polmonite
positività
positivo
precauzione
prefetto
presenza
pressione
primario
problema
procedura
professionalità
pronto
protezione
provincia
psicosi
quarantena
rabbia
raffreddore
regione
reparto
respirare
respiratorio
respirazione
rianimazione
ricoverare
ricoverarlo
ricoverato
ricovero
ringraziamento
riposare
risposta
ritardo
rivolgersi
sacco
salute
salvataggio
salvezza
sangue
sanita'
sanitario
saturazione
saturimentro
saturimetro
segnalazione
serata
serio
servizio
settimana
sicurezza
sindaco
sintomo
sirena
sito
situazione
soccorritore
soccorritori
soccorso
sorella
sorveglianza
sospettare
sospetto
spiegazione
tachipirina
tampone
tamponi
tel
telefonare
telefonata
temperatura
terapia
termometro
test
testare
tifoso
tilt		https://twitter.com/search?q=(118%20OR%20112)%20lang%3Ait%20until%3A2020-06-29%20since%3A2020-02-18&src=typed_query
timore
tosse
trasportare
trasporto
triage
unità
urgenza
valutazione
vecchio
velocità
vergognare
vicino
virus
vita
vittima
voce
volontari
volontario
volto
zia
zio
zona
